# Is there an association between daytime napping, cognitive function and brain volume? A Mendelian randomisation study in the UK Biobank

**DOI:** 10.1101/2021.09.28.21264215

**Authors:** Valentina Paz, Hassan S. Dashti, Victoria Garfield

**Affiliations:** MRC Unit for Lifelong Health & Ageing, Institute of Cardiovascular Science, University College London, London, United Kingdom; Instituto de Psicología Clínica, Facultad de Psicología, Universidad de la República, Montevideo, Uruguay; Center for Genomic Medicine, Massachusetts General Hospital and Harvard Medical School, Boston, Massachusetts, United States of America; Broad Institute, Cambridge, Massachusetts, United States of America; Department of Anesthesia, Critical Care and Pain Medicine, Massachusetts General Hospital and Harvard Medical School, Boston, Massachusetts, United States of America

**Keywords:** Mendelian randomisation, Daytime napping, Cognitive function, Brain volume

## Abstract

Daytime napping has been associated with cognitive function and brain health in observational studies. However, it remains elusive whether these associations are causal. Using Mendelian randomisation (MR), we studied the relationship between habitual daytime napping and cognitive/structural brain outcomes. Data were from UK Biobank (UKB) (maximum *n*= 378 932; mean age= 57 years). Our exposure (daytime napping) was instrumented using 92 previously identified genome-wide, independent genetic variants (single-nucleotide polymorphisms, SNPs). Our cognitive outcomes were reaction time and visual memory; our neuroimaging outcomes were total brain volume and hippocampal volume (cm3). Inverse-variance weighted (IVW) MR was implemented, with sensitivity analyses including MR-Egger and the Weighted Median Estimator for horizontal pleiotropy. We also tested different daytime napping instruments (47 SNPs, 86 SNPs and 17 SNPs) to ensure the robustness of our results. Our main MR analysis (IVW) showed an association between genetic liability to habitual daytime napping and larger total brain volume (unstandardised ß=15.80 cm3, 95% confidence interval (CI)=0.25; 31.34), but not hippocampal volume (ß=-0.03 cm3, 95%CI=-0.13; 0.06). No associations were found between daytime napping and reaction time (expß=1.01, 95%CI=1.00; 1.03), or visual memory (expß=0.99, 95%CI=0.94; 1.05). Additional analyses with 47 SNPs (adjusted for excessive daytime sleepiness), 86 SNPs (excluding sleep apnoea) and 17 SNPs (no sample overlap with UKB) were largely consistent with our main findings. MR-Egger and Weighted Median Estimator approaches showed no evidence of horizontal pleiotropy. Overall, we observed evidence of an association between genetically-instrumented daytime napping and larger total brain volume, but no evidence of an association between habitual daytime napping and hippocampal volume, reaction time or visual memory. Future studies could focus on the associations between napping and other cognitive/brain outcomes, as well as replication of these findings using other datasets and methods.

**Key Messages:**

- Daytime napping has been linked with cognitive function and brain health in observational studies, but whether these links are causal remains elusive.
- Using Mendelian randomisation, we investigated the potential causal role of habitual daytime napping on cognitive and neuroimaging outcomes.
- We observed evidence of a modest causal association between habitual daytime napping and larger total brain volume, but not enough evidence to support associations with hippocampal volume, reaction time or visual memory.
