## Supplementary Tables for "Is there an association between daytime napping, cognitive function and brain volume? A Mendelian randomisation study in the UK Biobank"

### Sheet: ESM Table 1
Table 1. Genetic variants included in our main daytime napping instruments from Dashti et al, 2021 GWAS
					Our daytime napping instrument, k=92 SNPs*
Chr	BP	SNP	Effect	Other	SNP	Effect	Other
16	28350059	rs3986805	A	G	rs1001817	C	T
1	201860626	rs2250377	A	G	rs10149986	G	T
1	171516863	rs35039375	A	G	rs10875606	C	A
5	87712831	rs6452787	A	G	rs10875622	A	G
17	43686419	rs385199	A	C	rs11071755	G	A
7	31330785	rs35851551	A	G	rs11125776	T	G
18	44788274	rs9965170	G	A	rs11224896	T	C
5	103947968	rs2431108	T	C	rs11258652	C	A
1	33342304	rs2786547	C	T	rs11615756	T	C
1	32091779	rs6663012	T	G	rs11967137	A	G
2	169092428	rs35144585	T	A	rs12031519	A	G
2	162573586	rs62189006	A	G	rs12140153	G	T
2	236801226	rs796858289	GA	G	rs12346996	T	C
12	38616581	rs35011311	G	T	rs12451365	C	T
5	143769614	rs10875606	C	A	rs12614085	C	T
15	93510243	rs10152428	G	C	rs12657723	T	C
1	98589715	rs1843815	A	T	rs13033444	G	A
3	62459819	rs76824303	A	C	rs13150944	G	A
1	34998659	rs11383197	A	AG	rs13263535	G	T
5	62760828	rs12657723	C	T	rs13284688	C	T
5	102295504	rs2195272	G	T	rs1415218	T	C
16	69403012	rs528301822	A	T	rs1518394	G	A
2	208941004	rs7422655	C	T	rs1592544	C	T
9	37441650	rs17502738	T	C	rs1601440	C	T
18	25569743	rs1941182	C	A	rs17049683	G	A
9	108846445	rs971415	A	G	rs17158413	A	G
8	28191306	rs351776	A	C	rs17265513	C	T
8	142213997	rs7814873	C	T	rs174541	C	T
3	19377311	rs77154532	A	G	rs17502738	T	C
11	101479583	rs11224896	T	C	rs1883048	C	T
15	83235408	rs17158413	G	A	rs1941182	A	C
7	99188589	rs10257273	A	T	rs2084839	G	T
20	39832628	rs17265513	T	C	rs2099810	A	G
9	86367994	rs141957346	A	AT	rs2143792	G	A
6	155129280	rs140506252	A	T	rs2195272	T	G
6	57698806	rs113493369	C	CA	rs224111	G	A
16	56129244	rs1592544	C	T	rs2250377	A	G
6	114638966	rs35127490	C	CG	rs2370926	T	C
12	34855113	rs11502903	A	G	rs2431108	C	T
4	170228549	rs4692709	C	T	rs253666	A	G
15	83752159	rs2084839	T	G	rs2653349	A	G
16	10134637	rs60920123	G	A	rs2699869	A	C
6	55142337	rs2653349	A	G	rs271057	C	T
1	162876200	rs12031519	A	G	rs2769916	A	G
5	146693062	rs10875622	G	A	rs2786547	C	T
3	85388164	rs3943782	A	G	rs2836909	G	A
20	62194103	rs3810484	A	G	rs2861805	A	G
2	58905715	rs17049683	A	G	rs2893323	A	G
14	29721044	rs10149986	T	G	rs2943023	C	T
4	164216739	rs4356873	T	C	rs301817	A	C
5	106311039	rs4357022	T	G	rs34262487	C	A
3	44385814	rs936944	G	A	rs34728579	C	T
14	29218473	rs4983329	A	C	rs35011311	G	T
17	79084367	rs3935190	G	A	rs35039375	G	A
8	67381858	rs2059639	C	T	rs350785	T	C
8	106108303	rs285815	T	A	rs351776	C	A
3	82774831	rs9883093	T	G	rs35851551	A	G
5	89597733	rs2943023	C	T	rs3732085	C	A
1	174864554	rs542011541	C	CT	rs3810484	A	G
15	63793936	rs11071755	G	A	rs388016	A	G
21	40505569	rs2836909	A	G	rs3935190	A	G
4	79550425	rs9998136	C	G	rs3943782	G	A
7	106931292	rs113960908	G	GGT	rs3986805	G	A
1	8503379	rs301817	C	A	rs4236060	T	C
11	92769748	rs271057	C	T	rs4356873	C	T
6	36224315	rs34262487	C	A	rs4357022	G	T
18	36105007	rs2861805	A	G	rs4604518	G	A
6	62182204	rs2143792	G	A	rs4692709	C	T
5	112030173	rs2099810	A	G	rs4983329	A	C
3	133032892	rs2699869	A	C	rs56180058	C	T
6	124920871	rs614987	A	C	rs60222088	C	A
21	47397586	rs1883048	T	C	rs60920123	G	A
20	45841052	rs910187	G	A	rs614987	C	A
6	170621249	rs9460110	T	C	rs62189006	A	G
2	25337155	rs56180058	C	T	rs62560863	T	C
3	183995341	rs1001817	C	T	rs6663012	T	G
5	100809375	rs189489	G	C	rs6919087	T	G
1	96928273	rs1931175	C	G	rs73817091	T	C
16	23837048	rs9939355	C	T	rs7422655	C	T
14	79602542	rs2370926	T	C	rs76824303	A	C
12	117942076	rs11615756	C	T	rs77154532	A	G
2	23611438	rs13033444	A	G	rs7814873	C	T
11	28866669	rs10835420	T	A	rs80163246	C	T
9	20962282	rs10811438	G	C	rs910187	G	A
2	59478517	rs11125776	T	G	rs9309116	T	C
18	23084118	rs962247	G	A	rs936944	G	A
4	85408000	rs13150944	A	G	rs9460110	C	T
2	151501545	rs12614085	C	T	rs962247	G	A
6	100079774	rs9389556	C	G	rs971415	A	G
13	107820389	rs2769916	G	A	rs9883093	G	T
9	131840856	rs12346996	T	C	rs9939355	C	T
1	62579891	rs12140153	G	T	rs9965170	G	A
2	52934600	rs350785	T	C
17	64308310	rs112520848	G	C
6	79539632	rs10639111	T	TGAGA
8	1175131	rs13263535	G	T
10	64552010	rs224111	G	A
2	206831860	rs3732085	C	A
9	34081331	rs62560863	C	T
6	51829890	rs927184	T	A
3	84665393	rs1601440	C	T
3	138115770	rs253666	G	A
5	106861892	rs388016	A	G
1	95783037	rs2893323	G	A
9	120555845	rs4604518	G	A
6	38470087	rs4236060	C	T
9	81727018	rs13284688	T	C
12	108334477	rs60222088	C	A
22	37096573	rs2284015	C	G
6	37699156	rs6919087	T	G
5	159042652	rs73817091	C	T
6	84328832	rs749865489	C	CA
6	28199764	rs11967137	A	G
11	61565908	rs174541	T	C
2	164574344	rs80163246	T	C
9	73504992	rs1415218	T	C
2	58171287	rs1518394	A	G
12	13493906	rs2417268	A	T
2	49413860	rs13023587	C	G
17	35595368	rs12451365	T	C
2	44557919	rs9309116	C	T
10	13868855	rs11258652	C	A
18	31610848	rs34728579	T	C
*After exclusion of palindromic SNPs + LD clumping (r2=0.01, 250kb)

### Sheet: ESM Table 2
Table 2. Genetic variants included in the daytime napping instruments adjusted for excessive daytime sleepiness + excluding sleep apnoea + no overlap with UK Biobank
Adjusted for excessive daytime sleepiness, k=47 SNPs	Excluding individuals with self-reported sleep apnoea (k=86 SNPs)	No overlapping samples with UKB (k=17 SNPs)
rs10149986	rs1001817	rs1001817
rs10875622	rs10149986	rs10875622
rs11071755	rs10875606	rs11258652
rs11125776	rs10875622	rs11615756
rs11224896	rs11071755	rs11967137
rs11258652	rs11125776	rs12140153
rs11615756	rs11224896	rs12451365
rs12031519	rs11258652	rs13033444
rs12140153	rs11615756	rs13284688
rs12346996	rs11967137	rs174541
rs12451365	rs12031519	rs2250377
rs13033444	rs12140153	rs2431108
rs13150944	rs12346996	rs2653349
rs13263535	rs12451365	rs271057
rs13284688	rs12614085	rs2769916
rs1415218	rs12657723	rs2861805
rs1518394	rs13033444	rs9965170
rs1592544	rs13150944
rs17049683	rs13263535
rs17265513	rs13284688
rs174541	rs1415218
rs17502738	rs1518394
rs1883048	rs1592544
rs2099810	rs1601440
rs2195272	rs17049683
rs2250377	rs17158413
rs2370926	rs17265513
rs2431108	rs174541
rs253666	rs17502738
rs2653349	rs1883048
rs2769916	rs1941182
rs2861805	rs2099810
rs301817	rs2143792
rs34262487	rs2195272
rs35011311	rs224111
rs35039375	rs2250377
rs350785	rs2370926
rs3935190	rs2431108
rs4236060	rs253666
rs60920123	rs2653349
rs614987	rs2699869
rs6919087	rs271057
rs7422655	rs2769916
rs80163246	rs2786547
rs936944	rs2836909
rs962247	rs2861805
rs9965170	rs2943023
	rs301817
	rs34262487
	rs34728579
	rs35011311
	rs35039375
	rs350785
	rs351776
	rs3732085
	rs388016
	rs3935190
	rs3943782
	rs3986805
	rs4236060
	rs4357022
	rs4604518
	rs4692709
	rs4983329
	rs56180058
	rs60222088
	rs60920123
	rs614987
	rs62189006
	rs62560863
	rs6663012
	rs6919087
	rs7422655
	rs76824303
	rs77154532
	rs7814873
	rs80163246
	rs910187
	rs9309116
	rs936944
	rs9460110
	rs962247
	rs971415
	rs9883093
	rs9939355
	rs9965170

### Sheet: ESM Table 3
Table 3. Associations between our main daytime napping genetic instrument and common confounders
	Education					Deprivation					Smoking					Physical activity					BMI					Alcohol					Type-2 diabetes					Hypertension					CVD
SNP	beta_educ	se_educ	lci_educ	uci_educ	p_educ	beta_dep	se_dep	lci_dep	uci_dep	p_dep	beta_smoke	se_smoke	lci_smoke	uci_smoke	p_smoke	beta_pa	se_pa	lci_pa	uci_pa	p_pa	beta_bmi	se_bmi	lci_bmi	uci_bmi	p_bmi	beta_alc	se_alc	lci_alc	uci_alc	p_alc	or_dm	se_dm	lci_dm	uci_dm	p_dm	or_HT	se_HT	lci_HT	uci_HT	p_HT	or_cvd	se_cvd	lci_cvd	uci_cvd	p_cvd
rs3986805	0.082	0.012	0.059	0.105	3.4e-12	0.013	0.003	0.007	0.019	4.4e-05	0.011	0.002	0.007	0.016	8.6e-07	0.026	0.0067	0.013	0.039	0.00011	-0.119	0.011	-0.141	-0.098	1.5e-27	0.0075	0.0019	0.0037	0.011	0.00011	1.09	0.02	1.05	1.14	2.5e-05	1.05	0.01	1.03	1.07	1.1e-06	1.04	0.01	1.02	1.06	0.000106
rs2250377	-0.082	0.012	-0.106	-0.058	2.1e-11	-0.012	0.003	-0.019	-0.005	0.000395	0.012	0.003	0.007	0.017	8.7e-06	0.022	0.0057	0.011	0.033	0.00011	0.117	0.011	0.095	0.139	8.5e-25	-0.0044	0.0016	-0.0076	-0.0012	0.0069	0.95	0.01	0.93	0.98	0.000105	1.04	0.01	1.02	1.05	3.2e-06	0.97	0.01	0.95	0.99	0.00108
rs35039375	0.128	0.02	0.088	0.167	2.5e-10	-0.011	0.004	-0.018	-0.004	0.001	-0.009	0.002	-0.013	-0.005	1.2e-05	-0.023	0.0067	-0.036	-0.01	0.00056	0.156	0.019	0.12	0.193	6.1e-17	-0.0042	0.0016	-0.0074	-0.001	0.0099	0.96	0.01	0.94	0.98	0.000347	0.97	0.01	0.96	0.98	5.7e-06	0.97	0.01	0.94	0.99	0.00485
rs35851551	0.109	0.019	0.071	0.147	1.6e-08	-0.015	0.005	-0.025	-0.005	0.004	-0.008	0.002	-0.012	-0.004	0.000236	0.018	0.0058	0.0069	0.029	0.0016	0.088	0.014	0.06	0.115	4.9e-10	0.0044	0.0018	0.00076	0.008	0.018	0.95	0.02	0.91	0.98	0.003	1.02	0.01	1.01	1.03	5.3e-05	1.02	0.01	1	1.04	0.028
rs9965170	-0.059	0.012	-0.082	-0.036	4.8e-07	0.01	0.004	0.003	0.017	0.006	-0.007	0.002	-0.011	-0.003	0.001	0.018	0.0056	0.0066	0.029	0.0018	0.066	0.011	0.043	0.088	9.2e-09	-0.0038	0.0016	-0.0071	-0.00063	0.019	0.96	0.01	0.94	0.99	0.003	0.97	0.01	0.95	0.98	0.000126	1.02	0.01	1	1.04	0.0459
rs2431108	0.06	0.012	0.036	0.084	9.6e-07	0.009	0.003	0.003	0.016	0.007	0.009	0.003	0.003	0.014	0.001	0.016	0.0054	0.0059	0.027	0.0022	-0.103	0.019	-0.14	-0.067	3.6e-08	-0.0046	0.002	-0.0086	-0.00062	0.024	0.96	0.01	0.94	0.99	0.003	0.98	0.01	0.97	0.99	0.000167	1.03	0.01	1	1.06	0.0468
rs2786547	-0.065	0.015	-0.095	-0.036	1.7e-05	-0.014	0.006	-0.024	-0.003	0.014	0.007	0.002	0.003	0.012	0.002	-0.019	0.0062	-0.031	-0.0066	0.0025	-0.075	0.014	-0.102	-0.047	7.7e-08	0.0042	0.0019	0.00048	0.008	0.027	1.04	0.02	1.01	1.08	0.005	0.96	0.01	0.95	0.98	0.00019	1.02	0.01	1	1.05	0.0482
rs6663012	-0.051	0.012	-0.074	-0.027	2.2e-05	-0.008	0.003	-0.014	-0.001	0.02	-0.006	0.002	-0.01	-0.002	0.002	0.019	0.0064	0.0063	0.031	0.0031	0.099	0.018	0.063	0.135	9.1e-08	-0.0036	0.0016	-0.0068	-0.00036	0.029	1.03	0.01	1.01	1.05	0.015	1.03	0.01	1.01	1.04	0.000252	1.02	0.01	1	1.04	0.064
rs62189006	-0.078	0.02	-0.118	-0.039	9.2e-05	0.007	0.003	0.001	0.014	0.025	0.007	0.002	0.003	0.012	0.002	-0.016	0.0059	-0.028	-0.0046	0.0061	0.055	0.011	0.034	0.077	2.8e-07	0.0034	0.0016	0.0002	0.0066	0.038	0.97	0.01	0.95	1	0.025	1.03	0.01	1.01	1.04	0.001	1.02	0.01	1	1.04	0.0675
rs35011311	-0.051	0.013	-0.077	-0.025	0.000115	-0.008	0.004	-0.015	-0.001	0.034	-0.006	0.002	-0.01	-0.002	0.003	0.022	0.0092	0.0042	0.04	0.016	0.053	0.011	0.031	0.075	1.8e-06	-0.0034	0.0017	-0.0067	-6.5e-05	0.046	1.03	0.01	1	1.05	0.027	1.02	0.01	1.01	1.03	0.001	1.02	0.01	1	1.04	0.0724
rs10875606	0.046	0.012	0.022	0.071	0.000201	0.008	0.004	0.001	0.015	0.034	-0.009	0.003	-0.016	-0.003	0.003	-0.013	0.0056	-0.024	-0.0024	0.016	-0.062	0.014	-0.088	-0.035	5.1e-06	0.0036	0.0018	2.8e-05	0.0072	0.048	1.04	0.02	1	1.07	0.029	1.02	0.01	1.01	1.03	0.003	1.03	0.02	1	1.06	0.0759
rs76824303	0.073	0.02	0.034	0.112	0.00026	0.008	0.004	0	0.016	0.041	-0.005	0.002	-0.009	-0.001	0.011	-0.014	0.0066	-0.027	-0.0015	0.029	0.047	0.011	0.026	0.068	1.5e-05	-0.0049	0.0026	-0.0099	0.00021	0.061	1.03	0.01	1	1.05	0.033	0.98	0.01	0.97	0.99	0.007	0.98	0.01	0.96	1	0.0995
rs12657723	0.042	0.012	0.018	0.067	0.001	0.006	0.003	0	0.012	0.049	-0.005	0.002	-0.009	-0.001	0.015	0.016	0.0073	0.0014	0.03	0.032	0.046	0.011	0.025	0.068	1.8e-05	-0.003	0.0016	-0.0062	0.0002	0.066	0.97	0.01	0.94	1	0.037	0.98	0.01	0.97	1	0.011	1.02	0.01	0.99	1.05	0.109
rs2195272	-0.042	0.012	-0.066	-0.018	0.001	-0.008	0.004	-0.015	0	0.052	-0.005	0.002	-0.008	-0.001	0.017	-0.017	0.0084	-0.034	-0.00082	0.04	-0.047	0.011	-0.069	-0.026	2.1e-05	0.0056	0.0031	-0.00054	0.012	0.074	0.98	0.01	0.96	1	0.05	1.01	0.01	1	1.03	0.012	0.98	0.01	0.95	1.01	0.117
rs7422655	-0.043	0.013	-0.069	-0.017	0.001	-0.006	0.003	-0.013	0	0.06	0.005	0.002	0.001	0.009	0.019	0.011	0.0054	-9e-05	0.021	0.052	0.075	0.019	0.038	0.111	6.2e-05	-0.003	0.0017	-0.0063	0.00032	0.077	0.93	0.04	0.87	1	0.058	0.99	0.01	0.97	1	0.012	1.02	0.01	1	1.04	0.123
rs17502738	-0.046	0.015	-0.075	-0.018	0.001	0.007	0.004	0	0.014	0.063	0.005	0.002	0.001	0.009	0.02	0.012	0.0063	-0.00015	0.024	0.053	0.053	0.013	0.027	0.079	6.4e-05	0.0033	0.0019	-0.00039	0.0069	0.08	0.98	0.01	0.96	1	0.06	0.99	0.01	0.97	1	0.013	0.99	0.01	0.97	1	0.125
rs1941182	0.035	0.012	0.012	0.058	0.003	-0.006	0.003	-0.012	0	0.07	-0.005	0.002	-0.009	-0.001	0.021	-0.011	0.0056	-0.022	0.00038	0.059	0.052	0.013	0.026	0.078	7.3e-05	0.0028	0.0016	-0.00039	0.006	0.085	1.02	0.01	1	1.05	0.065	1.01	0.01	1	1.03	0.014	1.02	0.01	0.99	1.05	0.129
rs971415	0.052	0.018	0.017	0.087	0.003	-0.006	0.003	-0.012	0.001	0.071	-0.007	0.003	-0.013	-0.001	0.024	0.015	0.0082	-0.00073	0.031	0.061	-0.043	0.012	-0.066	-0.021	0.00018	0.003	0.0017	-0.00043	0.0064	0.087	0.98	0.01	0.96	1	0.072	0.98	0.01	0.97	1	0.014	1.01	0.01	1	1.03	0.139
rs351776	0.034	0.012	0.011	0.056	0.004	0.006	0.003	-0.001	0.012	0.075	-0.004	0.002	-0.008	-0.001	0.024	0.011	0.0059	-0.00062	0.023	0.064	-0.041	0.012	-0.064	-0.018	0.000396	0.0028	0.0016	-0.00042	0.006	0.088	0.98	0.01	0.96	1	0.072	0.99	0.01	0.97	1	0.014	0.99	0.01	0.97	1	0.147
rs7814873	0.035	0.012	0.011	0.058	0.004	0.007	0.004	-0.001	0.015	0.078	0.004	0.002	0	0.009	0.041	-0.016	0.0086	-0.033	0.001	0.066	0.041	0.012	0.018	0.065	0.001	0.0027	0.0017	-0.00052	0.006	0.1	0.98	0.01	0.95	1	0.087	1.01	0.01	1	1.03	0.018	0.99	0.01	0.97	1.01	0.171
rs77154532	0.033	0.012	0.01	0.057	0.006	-0.006	0.003	-0.012	0.001	0.082	0.004	0.002	0	0.008	0.046	-0.01	0.0055	-0.021	0.00081	0.07	-0.037	0.011	-0.058	-0.016	0.001	0.0026	0.0017	-0.00079	0.006	0.13	1.02	0.01	1	1.04	0.094	1.01	0.01	1	1.03	0.019	1.02	0.02	0.99	1.05	0.204
rs11224896	-0.05	0.019	-0.087	-0.014	0.007	-0.006	0.004	-0.013	0.001	0.085	-0.004	0.002	-0.008	0	0.05	-0.012	0.0067	-0.025	0.0011	0.073	0.036	0.011	0.014	0.057	0.001	-0.0025	0.0016	-0.0057	0.00075	0.13	1.02	0.01	1	1.05	0.097	0.99	0.01	0.98	1	0.02	1.01	0.01	0.99	1.03	0.214
rs17158413	-0.037	0.014	-0.063	-0.01	0.007	-0.006	0.003	-0.012	0.001	0.091	-0.004	0.002	-0.008	0	0.051	-0.0093	0.0054	-0.02	0.0013	0.085	0.035	0.011	0.014	0.057	0.001	-0.0041	0.0028	-0.0096	0.0014	0.14	0.98	0.01	0.96	1	0.099	1.02	0.01	1	1.04	0.02	1.01	0.01	0.99	1.03	0.219
rs17265513	-0.037	0.014	-0.066	-0.009	0.01	-0.005	0.003	-0.012	0.001	0.102	-0.004	0.002	-0.008	0	0.059	0.011	0.0062	-0.0015	0.023	0.085	-0.036	0.011	-0.058	-0.014	0.001	0.0028	0.002	-0.0012	0.0068	0.17	1.02	0.01	0.99	1.05	0.117	0.99	0.01	0.98	1	0.025	1.02	0.02	0.99	1.05	0.227
rs1592544	-0.026	0.012	-0.049	-0.004	0.023	0.007	0.004	-0.002	0.015	0.118	0.004	0.002	0	0.009	0.075	-0.0094	0.0058	-0.021	0.002	0.11	-0.033	0.011	-0.054	-0.011	0.003	-0.0038	0.0029	-0.0094	0.0018	0.18	1.02	0.01	0.99	1.04	0.134	1.01	0.01	1	1.02	0.047	1.01	0.01	0.99	1.03	0.241
rs4692709	0.024	0.012	0.001	0.047	0.039	0.006	0.004	-0.002	0.014	0.145	-0.004	0.002	-0.008	0.001	0.087	-0.01	0.0067	-0.024	0.0026	0.12	-0.038	0.013	-0.064	-0.012	0.004	-0.002	0.0016	-0.0052	0.0012	0.22	0.98	0.01	0.95	1.01	0.143	1.01	0.01	1	1.02	0.061	0.99	0.01	0.97	1.01	0.279
rs2084839	-0.024	0.012	-0.047	-0.001	0.044	-0.005	0.003	-0.011	0.002	0.145	-0.006	0.003	-0.012	0.001	0.087	-0.0089	0.0057	-0.02	0.0022	0.12	0.033	0.012	0.01	0.056	0.004	-0.002	0.0017	-0.0053	0.0013	0.23	0.97	0.02	0.94	1.01	0.154	1.01	0.01	1	1.02	0.061	1.01	0.01	0.99	1.03	0.279
rs60920123	0.023	0.012	0	0.046	0.048	-0.005	0.003	-0.011	0.002	0.148	0.003	0.002	-0.001	0.007	0.088	0.0084	0.0055	-0.0024	0.019	0.13	-0.031	0.011	-0.053	-0.009	0.005	0.002	0.0016	-0.0013	0.0052	0.23	1.02	0.01	0.99	1.04	0.16	0.99	0.01	0.98	1	0.063	0.99	0.01	0.97	1.01	0.287
rs2653349	-0.028	0.014	-0.055	0	0.048	0.007	0.005	-0.003	0.017	0.153	-0.003	0.002	-0.007	0.001	0.091	0.0089	0.006	-0.0028	0.021	0.14	-0.032	0.011	-0.054	-0.009	0.005	-0.0022	0.0018	-0.0058	0.0014	0.24	0.98	0.01	0.96	1.01	0.167	1.01	0.01	1	1.02	0.063	1.01	0.01	0.99	1.03	0.291
rs12031519	-0.036	0.019	-0.073	0	0.051	0.005	0.003	-0.002	0.011	0.17	0.005	0.003	-0.001	0.011	0.094	-0.01	0.007	-0.024	0.0033	0.14	0.035	0.013	0.01	0.06	0.006	0.0022	0.0019	-0.0016	0.006	0.25	1.02	0.02	0.99	1.06	0.172	1.01	0.01	1	1.03	0.067	1.01	0.01	0.99	1.03	0.308
rs10875622	-0.022	0.012	-0.045	0.001	0.06	0.005	0.004	-0.002	0.012	0.196	-0.005	0.003	-0.011	0.001	0.099	-0.0087	0.006	-0.02	0.003	0.14	0.029	0.011	0.008	0.05	0.007	0.0026	0.0023	-0.0019	0.0071	0.25	0.98	0.01	0.96	1.01	0.175	1.01	0.01	1	1.03	0.073	1.01	0.01	0.99	1.03	0.313
rs3943782	0.022	0.012	-0.002	0.046	0.068	0.004	0.003	-0.002	0.01	0.202	-0.003	0.002	-0.008	0.001	0.099	-0.0077	0.0054	-0.018	0.0029	0.16	-0.036	0.013	-0.062	-0.01	0.007	0.0018	0.0016	-0.0014	0.005	0.26	1.02	0.01	0.99	1.04	0.195	1.01	0.01	1	1.02	0.108	0.99	0.01	0.97	1.01	0.315
rs3810484	-0.02	0.012	-0.043	0.002	0.079	-0.004	0.003	-0.011	0.002	0.202	-0.003	0.002	-0.007	0.001	0.1	-0.0079	0.0058	-0.019	0.0034	0.17	-0.03	0.011	-0.052	-0.008	0.007	0.0026	0.0023	-0.0019	0.0071	0.26	0.98	0.01	0.96	1.01	0.198	1.01	0.01	1	1.02	0.11	0.99	0.01	0.97	1.01	0.316
rs17049683	0.022	0.012	-0.003	0.046	0.079	-0.004	0.003	-0.011	0.002	0.211	-0.004	0.002	-0.008	0.001	0.101	0.0073	0.0054	-0.0032	0.018	0.17	-0.028	0.011	-0.049	-0.007	0.009	0.0018	0.0016	-0.0014	0.005	0.27	1.01	0.01	0.99	1.04	0.201	1.01	0.01	1	1.02	0.121	0.99	0.01	0.97	1.01	0.337
rs10149986	-0.026	0.015	-0.055	0.003	0.084	-0.004	0.003	-0.01	0.002	0.227	0.004	0.003	-0.001	0.009	0.12	-0.0073	0.0055	-0.018	0.0034	0.18	-0.031	0.012	-0.054	-0.007	0.011	-0.0017	0.0016	-0.0049	0.0015	0.3	0.98	0.01	0.96	1.01	0.202	0.99	0.01	0.98	1	0.131	0.99	0.01	0.97	1.01	0.347
rs4356873	0.023	0.014	-0.003	0.05	0.086	0.004	0.003	-0.003	0.01	0.276	-0.003	0.002	-0.007	0.001	0.137	-0.0068	0.0054	-0.017	0.0038	0.21	0.025	0.011	0.003	0.046	0.023	0.0025	0.0025	-0.0023	0.0074	0.3	0.98	0.01	0.96	1.01	0.203	0.99	0.01	0.98	1	0.136	1.01	0.01	0.99	1.03	0.355
rs4357022	-0.02	0.012	-0.043	0.003	0.087	0.004	0.004	-0.003	0.011	0.282	0.003	0.002	-0.001	0.008	0.139	0.006	0.0054	-0.0045	0.017	0.26	-0.028	0.012	-0.052	-0.004	0.025	0.0029	0.0028	-0.0026	0.0084	0.3	1.02	0.02	0.99	1.06	0.22	1.01	0.01	1	1.02	0.146	1.01	0.01	0.98	1.04	0.359
rs936944	0.027	0.016	-0.004	0.057	0.09	-0.005	0.004	-0.013	0.004	0.284	-0.003	0.002	-0.007	0.001	0.146	-0.0057	0.0054	-0.016	0.0049	0.29	-0.025	0.011	-0.048	-0.003	0.025	0.0018	0.0018	-0.0017	0.0053	0.31	1.02	0.01	0.99	1.04	0.225	1.01	0.01	1	1.02	0.157	0.99	0.01	0.97	1.01	0.36
rs4983329	-0.019	0.012	-0.042	0.003	0.095	-0.003	0.003	-0.01	0.003	0.297	0.003	0.002	-0.001	0.008	0.154	-0.0064	0.0063	-0.019	0.0058	0.3	0.03	0.014	0.003	0.056	0.028	0.0017	0.0017	-0.0016	0.005	0.32	0.99	0.01	0.96	1.01	0.242	0.99	0.01	0.98	1	0.159	1.01	0.01	0.99	1.03	0.363
rs3935190	0.019	0.012	-0.004	0.042	0.097	0.005	0.005	-0.005	0.015	0.299	0.003	0.002	-0.001	0.008	0.156	-0.006	0.0059	-0.018	0.0056	0.31	-0.077	0.036	-0.148	-0.006	0.032	0.0016	0.0016	-0.0016	0.0048	0.33	1.01	0.01	0.99	1.04	0.243	1.01	0.01	0.99	1.03	0.164	1.01	0.01	0.99	1.03	0.364
rs9883093	0.019	0.012	-0.004	0.043	0.106	0.003	0.003	-0.003	0.009	0.346	0.003	0.002	-0.001	0.006	0.191	-0.0054	0.0055	-0.016	0.0054	0.33	0.022	0.011	0	0.043	0.045	-0.0021	0.0022	-0.0064	0.0022	0.33	1.01	0.01	0.99	1.04	0.257	1.01	0.01	0.99	1.03	0.194	0.99	0.01	0.97	1.01	0.397
rs2943023	-0.019	0.012	-0.042	0.004	0.106	0.003	0.003	-0.003	0.009	0.347	-0.002	0.002	-0.006	0.001	0.218	-0.017	0.018	-0.053	0.018	0.33	0.021	0.011	0	0.042	0.049	-0.0014	0.0016	-0.0046	0.0017	0.37	0.99	0.01	0.96	1.01	0.268	0.99	0.01	0.98	1	0.194	1.01	0.01	0.99	1.04	0.411
rs11071755	0.019	0.012	-0.004	0.042	0.111	-0.003	0.003	-0.009	0.003	0.366	0.003	0.002	-0.002	0.007	0.249	0.0059	0.0065	-0.0069	0.019	0.37	-0.023	0.012	-0.047	0.001	0.06	-0.0015	0.0019	-0.0053	0.0022	0.42	0.98	0.02	0.95	1.01	0.273	0.99	0.01	0.98	1	0.196	0.99	0.02	0.95	1.02	0.423
rs2836909	0.02	0.013	-0.005	0.044	0.115	0.003	0.003	-0.003	0.009	0.372	-0.003	0.002	-0.007	0.002	0.26	0.0053	0.0061	-0.0066	0.017	0.38	0.02	0.011	-0.001	0.042	0.067	0.0017	0.0021	-0.0025	0.0058	0.43	0.99	0.01	0.96	1.01	0.281	0.99	0.01	0.98	1	0.198	0.99	0.01	0.97	1.01	0.434
rs301817	0.018	0.012	-0.005	0.041	0.126	0.005	0.005	-0.006	0.016	0.384	0.002	0.002	-0.002	0.006	0.278	0.0052	0.0061	-0.0067	0.017	0.39	-0.019	0.011	-0.04	0.002	0.079	0.0015	0.002	-0.0025	0.0054	0.46	0.99	0.01	0.96	1.01	0.313	0.99	0.01	0.98	1	0.222	0.99	0.01	0.97	1.01	0.467
rs271057	-0.02	0.013	-0.047	0.006	0.13	0.003	0.003	-0.004	0.009	0.4	-0.002	0.002	-0.006	0.002	0.294	-0.0052	0.0064	-0.018	0.0073	0.41	0.022	0.012	-0.003	0.046	0.082	-0.0013	0.0018	-0.0048	0.0022	0.47	0.98	0.02	0.95	1.02	0.344	1.01	0.01	0.99	1.03	0.226	1.01	0.01	0.99	1.03	0.47
rs34262487	-0.034	0.023	-0.078	0.01	0.132	-0.003	0.003	-0.009	0.004	0.409	0.002	0.002	-0.002	0.006	0.298	0.0047	0.0058	-0.0066	0.016	0.42	-0.025	0.015	-0.054	0.003	0.084	0.0011	0.0017	-0.0023	0.0046	0.51	1.01	0.02	0.98	1.05	0.357	1.01	0.01	1	1.02	0.229	1.01	0.01	0.98	1.04	0.475
rs2861805	-0.017	0.012	-0.04	0.006	0.145	-0.003	0.003	-0.009	0.004	0.418	0.002	0.002	-0.002	0.006	0.3	0.0043	0.0054	-0.0063	0.015	0.43	0.019	0.011	-0.003	0.04	0.086	-0.0011	0.0017	-0.0045	0.0023	0.51	0.99	0.01	0.96	1.01	0.374	0.99	0.01	0.98	1	0.239	0.99	0.01	0.97	1.01	0.515
rs2143792	-0.017	0.012	-0.04	0.006	0.155	-0.003	0.004	-0.01	0.004	0.418	0.002	0.002	-0.002	0.006	0.319	-0.0042	0.0054	-0.015	0.0063	0.43	-0.019	0.011	-0.041	0.003	0.087	-0.0011	0.0017	-0.0044	0.0022	0.52	1.01	0.01	0.99	1.04	0.377	1.01	0.01	0.99	1.02	0.245	1.01	0.01	0.99	1.02	0.519
rs2099810	-0.016	0.012	-0.039	0.006	0.16	-0.003	0.003	-0.009	0.004	0.432	0.002	0.002	-0.002	0.007	0.325	0.007	0.0092	-0.011	0.025	0.44	0.018	0.011	-0.003	0.04	0.094	-0.0013	0.002	-0.0053	0.0027	0.52	0.99	0.01	0.97	1.01	0.381	1.01	0.01	0.99	1.02	0.262	1.01	0.01	0.99	1.03	0.536
rs2699869	0.015	0.012	-0.007	0.038	0.187	0.002	0.003	-0.004	0.009	0.444	0.003	0.003	-0.003	0.009	0.344	-0.0047	0.0062	-0.017	0.0074	0.45	-0.018	0.011	-0.04	0.004	0.101	-0.001	0.0016	-0.0042	0.0021	0.52	1.01	0.01	0.99	1.03	0.393	0.99	0.01	0.98	1	0.266	1.01	0.01	0.99	1.02	0.545
rs614987	-0.016	0.012	-0.039	0.008	0.191	0.002	0.003	-0.004	0.009	0.454	-0.002	0.002	-0.006	0.002	0.348	-0.0041	0.0054	-0.015	0.0065	0.45	0.02	0.012	-0.004	0.044	0.102	-0.0011	0.0018	-0.0047	0.0025	0.54	0.99	0.01	0.97	1.01	0.404	0.99	0.01	0.98	1.01	0.291	0.99	0.01	0.97	1.02	0.563
rs1883048	-0.015	0.012	-0.038	0.008	0.197	0.003	0.004	-0.005	0.01	0.464	0.002	0.002	-0.002	0.006	0.359	-0.0041	0.0055	-0.015	0.0067	0.45	-0.02	0.013	-0.045	0.004	0.108	0.0016	0.0027	-0.0037	0.0068	0.56	1.02	0.02	0.98	1.06	0.409	0.99	0.01	0.98	1.01	0.306	1.01	0.01	0.99	1.02	0.574
rs910187	-0.015	0.012	-0.038	0.009	0.223	0.003	0.004	-0.005	0.011	0.468	-0.002	0.002	-0.006	0.002	0.367	-0.0041	0.0057	-0.015	0.007	0.47	-0.019	0.012	-0.043	0.005	0.114	-0.00096	0.0017	-0.0043	0.0024	0.58	1.01	0.02	0.98	1.05	0.414	0.99	0.01	0.98	1.01	0.316	0.99	0.01	0.98	1.01	0.58
rs9460110	-0.015	0.012	-0.038	0.009	0.224	0.003	0.005	-0.006	0.012	0.468	0.002	0.002	-0.002	0.006	0.379	0.0039	0.0053	-0.0066	0.014	0.47	0.017	0.011	-0.004	0.039	0.116	0.00088	0.0017	-0.0024	0.0041	0.6	0.99	0.01	0.97	1.01	0.415	0.99	0.01	0.98	1.01	0.345	1.01	0.01	0.99	1.02	0.587
rs56180058	0.017	0.016	-0.014	0.048	0.278	0.003	0.004	-0.005	0.01	0.497	0.002	0.002	-0.002	0.006	0.38	0.0038	0.0054	-0.0067	0.014	0.48	-0.018	0.012	-0.041	0.006	0.14	0.00087	0.0017	-0.0025	0.0042	0.61	1.01	0.01	0.99	1.03	0.418	1.01	0.01	0.99	1.02	0.348	0.99	0.01	0.97	1.01	0.594
rs1001817	-0.013	0.012	-0.035	0.01	0.28	0.003	0.005	-0.007	0.014	0.511	-0.002	0.002	-0.006	0.002	0.398	0.0039	0.0055	-0.0069	0.015	0.48	-0.023	0.016	-0.055	0.008	0.147	0.00082	0.0016	-0.0024	0.004	0.61	0.99	0.01	0.97	1.01	0.423	0.99	0.01	0.98	1.01	0.351	0.99	0.01	0.98	1.01	0.598
rs9939355	0.011	0.012	-0.012	0.034	0.341	-0.002	0.004	-0.01	0.005	0.551	0.002	0.002	-0.002	0.006	0.434	0.0043	0.0065	-0.0084	0.017	0.51	0.016	0.012	-0.007	0.039	0.17	-0.00074	0.0017	-0.004	0.0026	0.66	1.01	0.01	0.99	1.03	0.448	1.01	0.01	0.99	1.02	0.37	1	0.01	0.98	1.01	0.625
rs2370926	0.011	0.012	-0.012	0.035	0.351	0.002	0.004	-0.005	0.009	0.574	-0.002	0.002	-0.006	0.003	0.462	-0.0058	0.0089	-0.023	0.012	0.51	0.015	0.011	-0.007	0.037	0.195	-0.00072	0.0017	-0.004	0.0025	0.66	1.01	0.01	0.99	1.03	0.449	0.99	0.01	0.98	1.01	0.384	1	0.01	0.98	1.01	0.649
rs11615756	0.011	0.012	-0.012	0.034	0.357	-0.002	0.003	-0.008	0.004	0.578	0.001	0.002	-0.002	0.005	0.462	0.0054	0.0083	-0.011	0.022	0.52	0.016	0.012	-0.008	0.04	0.196	-0.00078	0.0019	-0.0045	0.0029	0.68	0.99	0.01	0.96	1.02	0.454	1	0.01	0.98	1.01	0.425	1	0.01	0.98	1.02	0.664
rs13033444	0.012	0.013	-0.014	0.037	0.366	-0.002	0.004	-0.01	0.006	0.585	-0.002	0.002	-0.007	0.003	0.47	0.0039	0.0063	-0.0084	0.016	0.54	0.014	0.011	-0.009	0.036	0.235	0.00063	0.0016	-0.0026	0.0038	0.7	0.99	0.02	0.95	1.02	0.455	1	0.01	0.99	1.02	0.43	1	0.01	0.98	1.02	0.688
rs11125776	-0.014	0.016	-0.046	0.019	0.408	0.002	0.004	-0.005	0.009	0.605	0.002	0.003	-0.004	0.007	0.522	-0.0032	0.0056	-0.014	0.0077	0.56	-0.013	0.012	-0.036	0.01	0.277	0.00075	0.0022	-0.0036	0.0051	0.73	1.01	0.01	0.98	1.03	0.519	0.99	0.01	0.98	1.01	0.449	1	0.01	0.97	1.02	0.695
rs962247	0.009	0.012	-0.013	0.032	0.419	-0.002	0.003	-0.008	0.005	0.609	0.001	0.002	-0.003	0.005	0.523	0.0044	0.0076	-0.011	0.019	0.57	0.018	0.017	-0.015	0.052	0.277	0.00068	0.002	-0.0032	0.0046	0.73	1.01	0.01	0.98	1.03	0.521	1.01	0.01	0.99	1.02	0.451	1	0.01	0.98	1.03	0.697
rs13150944	0.01	0.013	-0.015	0.034	0.441	0.002	0.004	-0.005	0.009	0.614	0.001	0.002	-0.003	0.005	0.529	-0.0032	0.0057	-0.014	0.0079	0.57	-0.014	0.013	-0.04	0.011	0.278	-0.00054	0.0016	-0.0037	0.0026	0.74	1.01	0.01	0.98	1.03	0.532	1	0.01	0.99	1.02	0.47	1	0.01	0.98	1.01	0.703
rs12614085	-0.015	0.02	-0.056	0.025	0.45	0.005	0.011	-0.016	0.026	0.619	0.001	0.002	-0.003	0.005	0.532	0.0052	0.0093	-0.013	0.023	0.58	0.013	0.012	-0.011	0.037	0.288	0.00054	0.0016	-0.0027	0.0037	0.74	1.01	0.02	0.98	1.04	0.533	1	0.01	0.98	1.01	0.499	1	0.01	0.98	1.02	0.705
rs2769916	-0.009	0.013	-0.033	0.016	0.488	0.002	0.003	-0.005	0.008	0.623	0.001	0.002	-0.003	0.006	0.551	0.0031	0.006	-0.0087	0.015	0.61	-0.013	0.013	-0.039	0.012	0.296	-0.00083	0.0025	-0.0058	0.0042	0.74	1.02	0.03	0.96	1.08	0.549	1	0.01	0.98	1.01	0.506	1	0.01	0.98	1.02	0.739
rs12346996	-0.009	0.013	-0.034	0.017	0.513	0.002	0.005	-0.007	0.011	0.626	0.001	0.002	-0.003	0.006	0.561	-0.0029	0.0058	-0.014	0.0084	0.61	0.011	0.011	-0.01	0.032	0.304	0.00048	0.0016	-0.0027	0.0037	0.77	0.99	0.01	0.97	1.02	0.552	0.99	0.01	0.97	1.01	0.509	0.99	0.03	0.93	1.05	0.739
rs12140153	-0.013	0.02	-0.052	0.026	0.519	-0.003	0.005	-0.013	0.008	0.632	-0.001	0.002	-0.005	0.003	0.564	0.0029	0.0057	-0.0083	0.014	0.61	-0.011	0.011	-0.033	0.011	0.322	-0.00047	0.0016	-0.0037	0.0027	0.77	1.01	0.01	0.98	1.03	0.558	1	0.01	0.99	1.02	0.513	1	0.01	0.98	1.02	0.741
rs350785	-0.012	0.018	-0.047	0.024	0.526	-0.002	0.004	-0.009	0.006	0.634	-0.001	0.002	-0.005	0.003	0.594	-0.003	0.006	-0.015	0.0088	0.62	0.017	0.017	-0.017	0.051	0.326	-0.00046	0.0017	-0.0037	0.0028	0.78	1.01	0.02	0.97	1.05	0.571	1	0.01	0.99	1.02	0.514	1	0.01	0.97	1.02	0.761
rs13263535	-0.007	0.012	-0.03	0.016	0.552	0.001	0.003	-0.005	0.007	0.711	0.001	0.002	-0.003	0.005	0.633	0.0025	0.0054	-0.008	0.013	0.64	-0.009	0.011	-0.031	0.012	0.38	-0.00061	0.0024	-0.0054	0.0042	0.8	0.99	0.01	0.97	1.02	0.625	1	0.01	0.99	1.02	0.566	1	0.01	0.98	1.02	0.793
rs224111	0.007	0.012	-0.017	0.03	0.567	-0.001	0.004	-0.008	0.006	0.719	0.003	0.007	-0.01	0.015	0.689	0.0028	0.0061	-0.0091	0.015	0.65	0.014	0.016	-0.018	0.047	0.381	-0.00038	0.0016	-0.0036	0.0028	0.81	0.99	0.01	0.97	1.02	0.645	1	0.01	0.99	1.01	0.567	1	0.01	0.98	1.02	0.803
rs3732085	0.007	0.012	-0.017	0.03	0.58	-0.002	0.005	-0.011	0.008	0.733	-0.001	0.002	-0.005	0.003	0.693	0.0022	0.0054	-0.0083	0.013	0.68	0.01	0.011	-0.012	0.032	0.385	-0.00039	0.0017	-0.0037	0.0029	0.82	0.99	0.01	0.97	1.02	0.647	1	0.01	0.99	1.02	0.59	1	0.01	0.98	1.02	0.808
rs62560863	0.01	0.019	-0.028	0.048	0.596	0.001	0.003	-0.005	0.007	0.736	-0.001	0.002	-0.005	0.003	0.705	-0.002	0.0054	-0.013	0.0085	0.71	0.01	0.012	-0.013	0.034	0.388	-0.00036	0.0017	-0.0037	0.0029	0.83	1.01	0.01	0.98	1.03	0.649	1	0.01	0.98	1.01	0.595	1	0.01	0.98	1.02	0.812
rs1601440	-0.006	0.013	-0.031	0.019	0.638	0.001	0.003	-0.006	0.007	0.791	-0.001	0.003	-0.008	0.005	0.71	0.0026	0.0075	-0.012	0.017	0.73	-0.01	0.015	-0.04	0.02	0.493	-0.00038	0.0018	-0.004	0.0032	0.84	0.99	0.01	0.97	1.02	0.658	1	0.01	0.99	1.01	0.6	1	0.01	0.98	1.02	0.83
rs253666	0.006	0.014	-0.02	0.033	0.641	-0.001	0.003	-0.007	0.006	0.801	0.001	0.003	-0.006	0.008	0.719	-0.0019	0.0056	-0.013	0.0091	0.73	-0.008	0.012	-0.031	0.015	0.504	0.0004	0.002	-0.0034	0.0042	0.84	1	0.01	0.98	1.03	0.671	0.99	0.01	0.97	1.02	0.626	1	0.01	0.97	1.02	0.831
rs388016	-0.006	0.012	-0.03	0.019	0.65	-0.001	0.003	-0.007	0.006	0.832	0.001	0.002	-0.003	0.005	0.734	-0.0017	0.0055	-0.012	0.009	0.75	-0.005	0.011	-0.026	0.016	0.649	0.00035	0.0017	-0.0031	0.0038	0.84	1	0.01	0.98	1.03	0.673	1	0.01	0.99	1.01	0.629	1	0.01	0.98	1.02	0.84
rs2893323	0.005	0.012	-0.018	0.029	0.662	0.001	0.004	-0.007	0.008	0.84	0.001	0.002	-0.003	0.004	0.736	-0.0015	0.0054	-0.012	0.009	0.78	0.005	0.011	-0.017	0.027	0.652	-0.00037	0.0019	-0.0041	0.0034	0.85	1	0.01	0.97	1.02	0.719	1	0.01	0.99	1.02	0.63	1	0.01	0.98	1.02	0.841
rs4604518	-0.005	0.012	-0.028	0.018	0.662	0.001	0.003	-0.006	0.007	0.841	-0.001	0.002	-0.004	0.003	0.742	0.0028	0.01	-0.018	0.023	0.79	-0.006	0.013	-0.031	0.02	0.676	-0.0003	0.0016	-0.0035	0.0029	0.85	1	0.01	0.97	1.02	0.73	1	0.01	0.99	1.01	0.661	1	0.01	0.98	1.02	0.843
rs4236060	0.005	0.013	-0.02	0.031	0.679	-0.001	0.004	-0.008	0.007	0.874	-0.001	0.002	-0.004	0.003	0.75	0.0017	0.0066	-0.011	0.015	0.79	0.004	0.011	-0.017	0.026	0.686	-0.00034	0.0018	-0.0039	0.0032	0.85	1	0.01	0.98	1.03	0.732	1	0.01	0.98	1.01	0.712	1	0.01	0.98	1.02	0.854
rs13284688	-0.005	0.014	-0.033	0.023	0.714	0.001	0.006	-0.01	0.012	0.883	0.001	0.002	-0.003	0.005	0.757	-0.0013	0.0053	-0.012	0.0092	0.81	-0.004	0.011	-0.027	0.018	0.711	0.00035	0.002	-0.0035	0.0042	0.86	1	0.01	0.98	1.03	0.742	1	0.01	0.98	1.02	0.739	1	0.01	0.98	1.02	0.86
rs60222088	-0.005	0.016	-0.037	0.027	0.764	0	0.004	-0.006	0.007	0.898	-0.001	0.003	-0.008	0.006	0.779	-0.0013	0.0055	-0.012	0.0095	0.81	-0.004	0.011	-0.025	0.018	0.719	-0.00033	0.0019	-0.004	0.0033	0.86	1	0.01	0.97	1.02	0.766	1	0.01	0.99	1.01	0.739	1	0.01	0.98	1.02	0.861
rs6919087	-0.003	0.013	-0.028	0.021	0.792	0	0.003	-0.006	0.007	0.904	0.001	0.004	-0.006	0.008	0.785	-0.0012	0.0054	-0.012	0.0095	0.83	0.004	0.011	-0.018	0.025	0.745	-0.00022	0.0017	-0.0036	0.0031	0.9	1	0.01	0.98	1.03	0.851	1	0.01	0.99	1.01	0.803	1	0.01	0.98	1.02	0.892
rs73817091	0.007	0.029	-0.049	0.064	0.804	0	0.004	-0.007	0.007	0.915	0	0.002	-0.003	0.004	0.802	0.00083	0.0055	-0.0099	0.012	0.88	-0.002	0.011	-0.024	0.019	0.828	0.00029	0.0023	-0.0042	0.0047	0.9	1	0.01	0.98	1.02	0.88	1	0.01	0.99	1.01	0.821	1	0.01	0.98	1.02	0.893
rs11967137	0.003	0.015	-0.026	0.031	0.846	0	0.003	-0.007	0.006	0.923	0.001	0.003	-0.005	0.007	0.813	-0.00048	0.0054	-0.011	0.01	0.93	0.003	0.018	-0.032	0.038	0.852	-0.00017	0.002	-0.0041	0.0038	0.93	1	0.01	0.98	1.02	0.886	1	0.01	0.99	1.01	0.831	1	0.01	0.98	1.02	0.906
rs174541	-0.002	0.012	-0.026	0.021	0.858	0	0.003	-0.007	0.006	0.925	0	0.002	-0.005	0.004	0.826	0.00032	0.0061	-0.012	0.012	0.96	-0.003	0.015	-0.031	0.026	0.859	0.00016	0.0019	-0.0036	0.0039	0.93	1	0.01	0.97	1.02	0.887	1	0.01	0.98	1.02	0.845	1	0.01	0.98	1.02	0.908
rs80163246	-0.003	0.018	-0.038	0.032	0.865	0	0.003	-0.006	0.007	0.927	0.001	0.003	-0.006	0.007	0.836	0.00028	0.0056	-0.011	0.011	0.96	0.002	0.011	-0.02	0.023	0.877	9.8e-05	0.0017	-0.0032	0.0034	0.95	1	0.02	0.96	1.04	0.905	1	0.01	0.99	1.01	0.852	1	0.01	0.98	1.02	0.91
rs1415218	0.002	0.013	-0.023	0.027	0.869	0	0.005	-0.009	0.01	0.929	0	0.002	-0.004	0.004	0.84	-0.00025	0.0055	-0.011	0.01	0.96	0.002	0.011	-0.02	0.023	0.88	-8e-05	0.0017	-0.0033	0.0032	0.96	1	0.01	0.98	1.03	0.911	1	0.01	0.99	1.01	0.855	1	0.01	0.98	1.02	0.917
rs1518394	-0.002	0.012	-0.025	0.022	0.899	0	0.003	-0.007	0.006	0.931	0	0.002	-0.004	0.005	0.841	-0.00027	0.0086	-0.017	0.017	0.97	0.002	0.013	-0.023	0.026	0.9	8.3e-05	0.0018	-0.0034	0.0035	0.96	1	0.01	0.97	1.02	0.914	1	0.01	0.98	1.02	0.856	1	0.01	0.98	1.02	0.943
rs12451365	0.001	0.014	-0.027	0.029	0.947	0	0.003	-0.006	0.007	0.945	0	0.002	-0.004	0.004	0.897	-9.4e-05	0.0053	-0.011	0.01	0.99	0.001	0.017	-0.033	0.035	0.94	-4.9e-05	0.0016	-0.0033	0.0032	0.98	1	0.01	0.98	1.02	0.969	1	0.01	0.99	1.01	0.91	1	0.01	0.98	1.02	0.948
rs9309116	-0.001	0.012	-0.025	0.023	0.956	0	0.003	-0.006	0.006	0.956	0	0.005	-0.01	0.009	0.95	7.6e-05	0.0054	-0.011	0.011	0.99	-0.001	0.021	-0.042	0.04	0.946	-4.6e-05	0.0016	-0.0032	0.0031	0.98	1	0.01	0.98	1.02	0.972	1	0.01	0.99	1.01	0.947	1	0.01	0.98	1.02	0.959
rs11258652	0	0.014	-0.027	0.026	0.981	0	0.004	-0.008	0.007	0.977	0	0.002	-0.004	0.004	0.993	4.6e-05	0.0055	-0.011	0.011	0.99	-0.002	0.027	-0.054	0.051	0.952	-4.2e-05	0.0016	-0.0032	0.0031	0.98	1	0.01	0.97	1.03	0.997	1	0.01	0.99	1.01	0.978	1	0.01	0.98	1.02	0.962
rs34728579	0	0.015	-0.028	0.029	0.997	0	0.003	-0.006	0.006	0.992	0	0.003	-0.005	0.005	1	3.2e-05	0.0054	-0.01	0.011	1	0	0.013	-0.025	0.025	0.992	1e-05	0.0018	-0.0035	0.0035	1	1	0.01	0.98	1.02	0.999	1	0.01	0.99	1.01	0.996	1	0.01	0.98	1.02	0.983

### Sheet: ESM Table 4
Table 4. Palindromic SNPs excluded from our daytime napping genetic instrument
SNP	Alleles
rs10257273	A/T
rs140506252	A/T
rs927184	A/T
rs141957346	AT/A
rs10152428	C/G
rs112520848	C/G
rs13023587	C/G
rs189489	C/G
rs35127490	CG/C
rs10811438	G/C
rs1931175	G/C
rs2284015	G/C
rs9389556	G/C
rs9998136	G/C
rs10835420	T/A
rs1843815	T/A
rs2417268	T/A
rs285815	T/A
rs35144585	T/A
rs528301822	T/A
